# Potential Lives Saved Through Widespread Global Availability of GLP-1 Receptor Agonists: A Modeling Study

**DOI:** 10.1101/2024.11.11.24317112

**Authors:** David Brook, Peter A. Singer

## Abstract

This model attempts to quantify the potential impact of GLP-1 receptor agonists (GLP-1) in reducing global mortality linked to obesity, type 2 diabetes mellitus (T2DM), and cardiovascular disease (CVD). Using global population data, T2DM and obesity prevalence, cardiovascular risk, and mortality reduction from GLP-1s, we estimate that between ~2.1 million (for people with T2DM or obesity with CVD) and ~3.1 million (for people with T2DM or obesity with/without CVD) lives could be saved annually with widespread global access to GLP-1 receptor agonists.
