## Supplemental Model 1 for "Potential Lives Saved Through Widespread Global Availability of GLP-1 Receptor Agonists: A Modeling Study"

### Sheet: Annual Lives Saved GLP-1
All World Impact Model for GLP-1 Agonist Receptors (Semaglutide)
Last Revision	2025-08-01
Version	4 3
CO-MORBIDITIES	GLOBAL POPULATION > 19	ESTIMATED MORTALITY RATE	REDUCTION in MORTALITY from GLP-1	EXPECTED DEATHS	EXPECTED DEATHS w GLP-1	LIVES SAVED
Population > 19 + T2DM + Obesity + CVD	1.18093e+08	0.02607	0.3	3.07869e+06	2.15508e+06	923608
Population > 19 + T2DM - Obesity + CVD	6.99533e+07	0.013114	0.12	917368	807284	110084
Population > 19 - T2DM + Obesity + CVD	1.15656e+08	0.0157467	0.19	1.82121e+06	1.47518e+06	346029
Population > 19 + T2DM + Obesity - CVD	2.48656e+08	0.0158	0.12	3.92877e+06	3.45731e+06	471452
Population > 19 + T2DM - Obesity - CVD	1.47293e+08	0.0118856	0.12	1.75066e+06	1.54058e+06	210079
Population > 19 - T2DM + Obesity - CVD	3.95594e+08	0.0147805	0.18	5.84709e+06	4.79462e+06	1.05248e+06
Population > 19 - T2DM - Obesity + CVD	3.08317e+08	0.013035	0.19	4.01891e+06	3.25532e+06	763593
All World IMPACT	LIVES SAVED
Any +T2DM and (-T2DM+Obesity +CVD)	2.06125e+06
with +Obesity -CVD -T2DM	3.11373e+06
with +CVD -Obesity -T2DM	3.87732e+06

### Sheet: Data Sources
All World Impact Model for GLP-1 Agonist Receptors (Semaglutide)
Last Revision	2025-06-17
Version	4 3
		Revised June 2025
POPULATIONS	VALUE	YEAR	SOURCE
Global Population	8191988453	2025	https://www.macrotrends.net/global-metrics/countries/wld/world/population?utm_source=chatgpt.com
% population > 19	0.669	2020	https://www.statista.com/statistics/265759/world-population-by-age-and-region/
Global Population > 19	5.48044e+09		Calculated
Global Diabetes Rate	0.111	2025	https://idf.org/about-diabetes/diabetes-facts-figures/
% that have T2DM	0.96	2023	https://www.thelancet.com/article/S0140-6736(23)01301-6/fulltext
Global T2DM Rate	0.10656		Calculated
% T2DM+ CVD	0.322	2018	https://cardiab.biomedcentral.com/articles/10.1186/s12933-018-0728-6#:~:text=Conclusions,of%20all%20persons%20with%20T2DM.
% T2DM + Obesity	0.628	2022	https://www.cdc.gov/diabetes/php/data-research/index.html
Population > 19 + T2DM	5.83996e+08		Calculated
Population > 19 + T2DM + CVD	1.88047e+08		Calculated
Population > 19 + T2DM - CVD	3.95949e+08		Calculated
Population > 19 + T2DM	5.83996e+08		Calculated
Population > 19 + T2DM + Obesity	3.66749e+08		Calculated
Population > 19 + T2DM - Obesity	2.17246e+08		Calculated
Global Obesity Rate	0.19491		TAB Prevalence - Obese Adults
% Obese People with CVD	0.26623		TAB Prevalence - CVD in Obese Adults
Population > 19 + Obesity	878000000	2022	https://www.thelancet.com/journals/lancet/article/PIIS0140-6736(23)02750-2/fulltext
Population > 19 - Obesity + CVD	2.3375e+08		Calculated
Population > 19 + Obese - CVD	6.4425e+08		Calculated
Global CVD Rate	0.111674		TAB Prevalence - CVD in Obese Adults
Population > 19 + CVD	612020000		TAB Prevalence - CVD in Obese Adults
Population > 19 + T2DM + Obesity + CVD	1.18093e+08		Calculated
Population > 19 + T2DM + Obesity - CVD	2.48656e+08		Calculated
Population > 19 + T2DM - Obesity + CVD	6.99533e+07		Calculated
Population > 19 - T2DM + Obesity + CVD	1.15656e+08		Calculated
Population > 19 + T2DM - Obesity - CVD	1.47293e+08		Calculated
Population > 19 - T2DM + Obesity - CVD	3.95594e+08		Calculated
Population > 19 - T2DM - Obesity + CVD	3.08317e+08		Calculated
MORTALITY RATES	VALUE	RISK FACTOR	SOURCE
Global Mortality Rate	0.0079		https://www.cia.gov/the-world-factbook/field/death-rate/
CLASS 1 - % of Obese People BMI 30+	0.566019	1.45	Distribution https://www.cdc.gov/nchs/products/databriefs/db360.htm
CLASS 2 - % of Obese People BMI 35+	0.217	1.94	Risk Factor https://www.hsph.harvard.edu/news/press-releases/overweight-obesity-mortality-risk/#:~:text=The%20risk%20of%20mortality%20increased,40.0%20kg%2Fm2%20was%20
CLASS 3 - % of Obese People BMI 40+	0.216981	2.9
- T2DM + Obesity - CVD		1.87095	Calculated
+T2DM - Obesity - CVD		1.5045	Calculated
Diagnosis before age 40		2.72	https://www.nature.com/articles/s41598-024-80790-8
Diagnosis after age 40		1.29	https://pubmed.ncbi.nlm.nih.gov/40480377/
% of T2DM Diagnosed before age 40		0.15	https://pmc.ncbi.nlm.nih.gov/articles/PMC8984563/
+T2DM +Obesity - CVD		2	https://diabetesjournals.org/care/article/41/3/485/36591/BMI-and-Mortality-in-Patients-With-New-Onset-Type
- T2DM - Obesity + CVD		1.65	https://globalheartjournal.com/articles/10.5334/gh.897
+ T2DM - Obesity + CVD		1.66	https://bmcpublichealth.biomedcentral.com/articles/10.1186/s12889-023-16659-8
- T2DM + Obesity + CVD		1.99325
CLASS 1 - % of Obese People BMI 30+	0.566019	1.76	https://jamanetwork.com/journals/jamacardiology/fullarticle/2673289
CLASS 2 - % of Obese People BMI 35+	0.217	1.76	https://jamanetwork.com/journals/jamacardiology/fullarticle/2673289
CLASS 3 - % of Obese People BMI 40+	0.216981	2.835	https://jamanetwork.com/journals/jamacardiology/fullarticle/2673289
+ T2DM + Obesity + CVD		3.3	Calculated as (+T2DM +Obesity -CVD) * (-T2DM -Obesity +CVD)
		\

### Sheet: Prevalence - CVD in Obese Adult
Prevalence of CVD in Obese Adults
Last Rev	2025-08-06
DATA	VALUE	SOURCE
# of Individuals living with CVD Globally	612020000	https://professional.heart.org/-/media/phd-files-2/science-news/2/2025-heart-and-stroke-stat-update/factsheets/2025-stats-update-fact-sheet-global-burden-of-disease.pdf
% of Individuals with CVD > 19 Globally	0.99	https://academic.oup.com/eurjpc/advance-article-abstract/doi/10.1093/eurjpc/zwae281/7756567
Global Population > 19	5.48044e+09	https://www.worldometers.info/world-population/#:~:text=8.2%20Billion%20(current)&text=The%20term%20%22World%20Population%22%20refers,currently%20living)%20of%20the%20world.
Prevalence of CVD in Adults	0.111674	Calculated
Risk Factor - Obese + Metabolically Unhealthy	2.54	https://evidence.nihr.ac.uk/alert/being-overweight-or-obese-is-linked-with-heart-disease-even-without-other-metabolic-risk-factors/
Risk Factor - Obese + Metabolically Healthy	1.5	https://medicalxpress.com/news/2024-07-metabolically-healthy-obesity-fat-key.html
Rate of Metabolically Unhealthy Obesity in Obese Adults	0.85	https://jamanetwork.com/journals/jamanetworkopen/fullarticle/2802164
Weighted Risk Factor for CVD for Obese Adults	2.384	Calculated
Prevalence of CVD in Obese Adults	0.26623	Calculated

### Sheet: Prevalence - Obese Adults
Global Prevalence of Obese Adults
Las Rev	2025-08-06
DATA POINT	VALUE	YEAR	SOURCE
% of Men - Obese	0.18	2025	https://www.worldobesityday.org/assets/downloads/WOF-Missing-the-targets-executive-summary.pdf
% of Women - Obese	0.21	2025	https://www.obesityevidencehub.org.au/collections/trends/adults-global
% of Global Population - Male	0.503	2025	https://data.worldbank.org/indicator/SP.POP.TOTL.FE.ZS
% of Global Population - Female	0.497	2025	https://data.worldbank.org/indicator/SP.POP.TOTL.FE.ZS
Prevalence of Obesity in Adults	0.19491		Calculated
															49.7

### Sheet: Mortality Impacts (Revised)
	MORTALITY IMPACTS of SEMAGLUTIDE
	Last Rev	2025-06-24
	Population	Semaglutide			Source
		All Cause Mortality	Trial	Year
	+ T2DM + Obesity + CVD	0.3	Meta-analyses of RCTs	2025
	References:				https://jamanetwork.com/journals/jamanetworkopen/fullarticle/2836412
	+ T2DM - Obesity + CVD	0.12	Meta-analyses of RCTs	2025
	References:				https://pubmed.ncbi.nlm.nih.gov/39608381/
					https://pubmed.ncbi.nlm.nih.gov/40156846/
	- T2DM + Obesity + CVD	0.19	SELECT	2024	The SELECT trial found a reduction in all-cause mortality of 19%
	References:				https://www.jacc.org/doi/10.1016/j.jacc.2024.08.007
	+T2DM +Obesity - CVD	0.12	Meta-analyses of RCTs	2025
	References:				https://jamanetwork.com/journals/jamanetworkopen/fullarticle/2836412
	+ T2DM - Obesity - CVD	0.12	Meta-analyses of RCTs	2025
	References:				https://pubmed.ncbi.nlm.nih.gov/39608381/
					https://pubmed.ncbi.nlm.nih.gov/40156846/
	- T2DM - Obesity + CVD	0.19	SELECT	2024	https://www.medscape.com/viewarticle/semaglutide-may-cut-cardiovascular-risk-before-weight-loss-2025a1000bor
	References:				https://www.jacc.org/doi/10.1016/j.jacc.2024.08.007 https://www.medicalnewstoday.com/articles/semaglutide-improves-heart-failure-symptoms-aids-weight-loss#Semaglutide-improves-heart-failure-symptoms-in-males-and-females
	- T2DM + Obesity - CVD	0.18	Meta-analyses of RCTs	2025
	References:				https://pubmed.ncbi.nlm.nih.gov/40246808/

### Sheet: Mortality Impacts (Original)
	MORTALITY IMPACTS of SEMAGLUTIDE
	Last Rev	2024-10-30
	Population	Semaglutide			Source
		All Cause Mortality	Trial	Year
	+ T2 Diabetic + Obesity + CVD	0.2	Imputed	Imputed	ESTIMATE - Given that: 1. The effect is likely to be at least as strong as in the FLOW and SELECT trials, given that this population has three high-risk factors (T2D, Obesity and CVD). 2. The consistency between FLOW and SELECT results (20% and 19% reduction) is noteworthy, despite different populations. Based on these data points, we very conservatively estimate that semaglutide might reduce all…
	References:				https://bmcmedicine.biomedcentral.com/articles/10.1186/s12916-023-03228-4 https://pubmed.ncbi.nlm.nih.gov/39217559/ https://pubmed.ncbi.nlm.nih.gov/39211948/
	+ T2 Diabetic - Obesity + CVD	0.12	Lancet	2024
	References:				https://www.thelancet.com/journals/landia/article/PIIS2213-8587(24)00271-7/abstract
	- T2 Diabetic + Obesity + CVD	0.19	SELECT	2023	The SELECT trial found a reduction in all-cause mortality of 19%
	References:				https://www.tctmd.com/news/full-select-results-affirm-cv-risk-reduction-semaglutide-nondiabetics
	- T2 Diabetic - Obesity + CVD	0.19	STEP and SELECT	2024	A recent analysis of the STEP trial data found that "both genders experienced similar heart failure symptom benefits, suggesting semaglutide’s effect on heart failure may be independent of weight loss." There is insufficent evidence at this point to estimate the impact of semaglutide on all-cause mortality for those with CVD but not obesity or T2 Diabetes. However, for the purposes of this model,…
	References:				https://www.medicalnewstoday.com/articles/semaglutide-improves-heart-failure-symptoms-aids-weight-loss#Semaglutide-improves-heart-failure-symptoms-in-males-and-females
	+T2 Diabetic +Obesity - CVD	0.12	Lancet
	References:				https://www.thelancet.com/journals/landia/article/PIIS2213-8587(24)00271-7/abstract
	+ T2 Diabetic - Obesity - CVD	0.12	Lancet
	References:				https://www.thelancet.com/journals/landia/article/PIIS2213-8587(24)00271-7/abstract
